# Intra-host evolution during SARS-CoV-2 persistent infection

**DOI:** 10.1101/2020.11.13.20231217

**Authors:** Carolina M Voloch, Ronaldo da Silva F, Luiz G P de Almeida, Otavio J. Brustolini, Cynthia C Cardoso, Alexandra L Gerber, Ana Paula de C Guimarães, Isabela de Carvalho Leitão, Diana Mariani, Victor Akira Ota, Covid19-UFRJ Workgroup, LNCC-Workgroup, Cristiano X Lima, Mauro M Teixeira, Ana Carolina F Dias, Rafael Mello Galliez, Débora Souza Faffe, Luís Cristóvão Pôrto, Renato S Aguiar, Terezinha M P P Castiñeira, Orlando C. Ferreira, Amilcar Tanuri, Ana Tereza R de Vasconcelos

**Affiliations:** Departamento de Genética, Instituto de Biologia, Universidade Federal do Rio de Janeiro, Rio de Janeiro, Brazil; Laboratório de Bioinformática, Laboratório Nacional de Computação Científica, Petrópolis, Brazil; Instituto de Biofísica, Universidade Federal do Rio de Janeiro, Rio de Janeiro, Brazil; Departamento de Doenças Infecciosas e Parasitárias, Faculdade de Medicina, Universidade Federal do Rio de Janeiro, Rio de Janeiro, Brazil; Departamento de Cirurgia, Faculdade de Medicina, Universidade Federal de Minas Gerais, Belo Horizonte, Brazil; Simile Instituto de Imunologia Aplicada Ltda; Departamento de Bioquimica e Imunologia, Universidade Federal de Minas Gerais, Belo Horizonte, Brazil; Instituto de Biologia Roberto Alcântara Gomes, Universidade do Estado do Rio de Janeiro, Rio de Janeiro, Brazil; Departamento de Genética, Ecologia e Evolução, Instituto de Ciências Biológicas, Universidade Federal de Minas Gerais, Belo Horizonte, Brazil

**Keywords:** COVID-19, RNA-editing enzymes, quasispecies, Spike gene, Helicase gene

## Abstract

Prolonged infection of SARS-CoV-2 represents a challenge to the development of effective public health policies to control the COVID-19 pandemic. The reason why some people have persistent infection and how the virus survives for so long are still not fully understood. For this reason, we aimed to investigate the intra-host evolution of SARS-CoV-2 during persistent infection. Thirty-three patients who remained RT-PCR positive in the nasopharynx for at least 16 days were included in this study. Complete SARS-CoV-2 sequences were obtained for each patient at two time points. Phylogenetic, populational, and computational analysis of viral sequences confirmed persistent infection with evidence for a transmission cluster in health care professionals that shared the same workplace. A high number of missense variants targeting crucial structural and non-structural proteins such as Spike and Helicase was found. Interestingly, longitudinal acquisition of substitutions in Spike protein mapped many SARS-CoV-2 predicted T cell epitopes. Furthermore, the mutational profiles observed were suggestive of RNA editing enzyme activities, indicating innate immune mechanisms of the host cell. Viral quasispecies analysis corroborates persistent infection mainly by increasing richness and nucleotide diversity over time. Altogether, our findings highlight a dynamic and complex landscape of host and pathogen interaction during persistent infection suggesting that the host’s innate immunity shapes the increase of intra-host diversity with possible implications for therapeutic strategies and public health decisions during the COVID-19 pandemic.
