## Supplementary material for "Intra-host evolution during SARS-CoV-2 persistent infection": Table S1

### Sheet: Table_S1
Patient	Timing point	Sample ID	Sample name	Virus name	Accession ID	BioSamples (BioProject: PRJNA675840)	SRR accession (BioProject: PRJNA675840)	Symptoms onset	Collection date	Last positive sample	Sampling interval since the symptoms onset	Infection time (days)	Sequencing time interval (days)	Gender	Age (years)	N1	RP	2^-deltaCT	Ct value
5	1	100338	5-1-100338	hCoV-19/Brazil/MG-00301/2020	EPI_ISL_623104	SAMN16725263	SRR13018912	2020-03-16	2020-03-18	2020-04-13	2	28	26	M	39	27.63	28.97	2.53151	28.97
5	2	102771	5-2-102771	hCoV-19/Brazil/MG-00302/2020	EPI_ISL_623105	SAMN16725264	SRR13018911	2020-03-16	2020-04-13	2020-04-13	28					33.27	23.59	0.00121907	33.27
6	1	4698	6-1-4698	hCoV-19/Brazil/RJ-00303/2020	EPI_ISL_623106	SAMN16725265	SRR13018900	2020-04-09	2020-04-24	2020-05-29	15	50	28	F	47	29.82	26.99	0.140632	29.4
6	2	10409	6-2-10409	hCoV-19/Brazil/RJ-00304/2020	EPI_ISL_623107	SAMN16725266	SRR13018889	2020-04-09	2020-05-22	2020-05-29	43					32.27	32.98	1.6358	32.269
8	1	3144	8-1-3144	hCoV-19/Brazil/RJ-00305/2020	EPI_ISL_623108	SAMN16725267	SRR13018878	2020-03-25	2020-04-16	2020-05-06	22	42	11	F	30	22.23	26.97	26.7228	20.24
8	2	5410	8-2-5410	hCoV-19/Brazil/RJ-00306/2020	EPI_ISL_623109	SAMN16725268	SRR13018867	2020-03-25	2020-04-27	2020-05-06	33					33.37	23.59	0.00113744	33.37
9	1	4647	9-1-4647	hCoV-19/Brazil/RJ-00307/2020	EPI_ISL_623110	SAMN16725269	SRR13018856	2020-04-18	2020-04-24	2020-05-29	6	41	27	M	36	21.2	25.35	17.7531	21.2
9	2	10174	9-2-10174	hCoV-19/Brazil/RJ-00308/2020	EPI_ISL_623111	SAMN16725270	SRR13018849	2020-04-18	2020-05-21	2020-05-29	33					32.79	24.87	0.00412898	32.79
11	1	3869	11-1-3869	hCoV-19/Brazil/RJ-00309/2020	EPI_ISL_623112	SAMN16725271	SRR13018848	2020-04-11	2020-04-20	2020-05-13	9	32	23	M	22	20.81	26.39	47.8352	19.2
11	2	8905	11-2-8905	hCoV-19/Brazil/RJ-00310/2020	EPI_ISL_623113	SAMN16725272	SRR13018847	2020-04-11	2020-05-13	2020-05-13	32					34.63	32.86	0.293209	34.63
12	1	4562	12-1-4562	hCoV-19/Brazil/RJ-00311/2020	EPI_ISL_623114	SAMN16725273	SRR13018910	2020-04-18	2020-04-24	2020-06-02	6	45	39	F	39	23.83	26.29	5.50217	24.5
12	2	9781	12-2-9781	hCoV-19/Brazil/RJ-00312/2020	EPI_ISL_623115	SAMN16725274	SRR13018909	2020-04-18	2020-06-02	2020-06-02	45					34.24	27.08	0.00699238	34.236
13	1	1891	13-1-1891	hCoV-19/Brazil/RJ-00313/2020	EPI_ISL_623116	SAMN16725275	SRR13018908	2020-03-29	2020-04-07	2020-04-27	9	29	20	F	53	18.23	27.56	643.591	18.23
13	2	5395	13-2-5395	hCoV-19/Brazil/RJ-00314/2020	EPI_ISL_623117	SAMN16725276	SRR13018907	2020-03-29	2020-04-27	2020-04-27	29					30.7	29.4	0.406126	30.7
14	1	4776	14-1-4776	hCoV-19/Brazil/RJ-00315/2020	EPI_ISL_623118	SAMN16725277	SRR13018906	2020-04-18	2020-04-24	2020-06-09	6	52	10	F	57	16.22	25.24	519.147	17.9
14	2	6767	14-2-6767	hCoV-19/Brazil/RJ-00316/2020	EPI_ISL_623119	SAMN16725278	SRR13018905	2020-04-18	2020-05-04	2020-06-09	16					20.36	26.5	70.5219	20.356
15	1	4390	15-1-4390	hCoV-19/Brazil/RJ-00317/2020	EPI_ISL_623120	SAMN16725279	SRR13018904	2020-04-14	2020-04-22	2020-05-19	8	35	20	F	47	20.76	27.55	110.661	20.75
15	2	8622	15-2-8622	hCoV-19/Brazil/RJ-00318/2020	EPI_ISL_623121	SAMN16725280	SRR13018903	2020-04-14	2020-05-12	2020-05-19	28					33.6	29.2	0.0473661	33.6
16	1	4269	16-1-4269	hCoV-19/Brazil/RJ-00319/2020	EPI_ISL_623122	SAMN16725281	SRR13018902	2020-04-14	2020-04-22	2020-05-12	8	28	20	F	38	31.09	29.44	0.31864	28.87
16	2	8637	16-2-8637	hCoV-19/Brazil/RJ-00320/2020	EPI_ISL_623123	SAMN16725282	SRR13018901	2020-04-14	2020-05-12	2020-05-12	28					32.93	24.46	0.00282017	32.93
19	1	4422	19-1-4422	hCoV-19/Brazil/RJ-00321/2020	EPI_ISL_623124	SAMN16725283	SRR13018899	2020-04-12	2020-04-22	2020-05-12	10	30	12	F	32	19.97	25.92	61.8199	19.97
19	2	6768	19-2-6768	hCoV-19/Brazil/RJ-00322/2020	EPI_ISL_623125	SAMN16725284	SRR13018898	2020-04-12	2020-05-04	2020-05-12	22					33.13	28.4	0.0376815	33.127
21	1	1366	21-1-1366	hCoV-19/Brazil/RJ-00323/2020	EPI_ISL_623126	SAMN16725285	SRR13018897	2020-03-28	2020-04-01	2020-04-24	4	27	21	F	NA	20	26.11	69.0706	20
21	2	4723	21-2-4723	hCoV-19/Brazil/RJ-00324/2020	EPI_ISL_623127	SAMN16725286	SRR13018896	2020-03-28	2020-04-22	2020-04-24	25					31.49	22.49	0.00195312	30.3
22	1	2023	22-1-2023	hCoV-19/Brazil/RJ-00325/2020	EPI_ISL_623128	SAMN16725287	SRR13018895	2020-04-05	2020-04-08	2020-04-29	3	24	21	F	55	29.64	26.66	0.126745	29.24
22	2	6138	22-2-6138	hCoV-19/Brazil/RJ-00326/2020	EPI_ISL_623129	SAMN16725288	SRR13018894	2020-04-05	2020-04-29	2020-04-29	24					24.5	23.67	0.562529	24.5
23	1	4207	23-1-4207	hCoV-19/Brazil/RJ-00327/2020	EPI_ISL_623130	SAMN16725289	SRR13018893	2020-04-20	2020-04-22	2020-06-23	2	64	22	M	48	18.51	28.06	749.612	17.98
23	2	9143	23-2-9143	hCoV-19/Brazil/RJ-00328/2020	EPI_ISL_623131	SAMN16725290	SRR13018892	2020-04-20	2020-05-14	2020-06-23	24					31.94	30.42	0.348686	31.936
25	1	2201	25-1-2201	hCoV-19/Brazil/RJ-00329/2020	EPI_ISL_623132	SAMN16725291	SRR13018891	2020-04-07	2020-04-09	2020-05-07	2	30	21	F	30	17.16	27.63	1418.35	17.16
25	2	6320	25-2-6320	hCoV-19/Brazil/RJ-00330/2020	EPI_ISL_623133	SAMN16725292	SRR13018890	2020-04-07	2020-04-30	2020-05-07	23					34.86	25.19	0.00122755	34.857
26	1	5756	26-1-5756	hCoV-19/Brazil/RJ-00331/2020	EPI_ISL_623134	SAMN16725293	SRR13018888	2020-04-25	2020-04-28	2020-05-18	3	23	20	M	41	23.99	27.83	14.3204	23.99
26	2	9550	26-2-9550	hCoV-19/Brazil/RJ-00332/2020	EPI_ISL_623135	SAMN16725294	SRR13018887	2020-04-25	2020-05-18	2020-05-18	23					30.27	29.74	0.692555	30.27
27	1	5654	27-1-5654	hCoV-19/Brazil/RJ-00333/2020	EPI_ISL_623136	SAMN16725295	SRR13018886	2020-04-25	2020-04-28	2020-05-18	3	23	20	F	45	17.32	25.97	401.707	17.32
27	2	9547	27-2-9547	hCoV-19/Brazil/RJ-00334/2020	EPI_ISL_623137	SAMN16725296	SRR13018885	2020-04-25	2020-05-18	2020-05-18	23					32.17	30.51	0.316439	32.17
29	1	1142	29-1-1142	hCoV-19/Brazil/RJ-00335/2020	EPI_ISL_623138	SAMN16725297	SRR13018884	2020-03-29	2020-03-30	2020-04-20	1	22	21	F	55	22.9	30.51	195.361	21.47
29	2	3661	29-2-3661	hCoV-19/Brazil/RJ-00336/2020	EPI_ISL_623139	SAMN16725298	SRR13018883	2020-03-29	2020-04-20	2020-04-20	22					32.86	26.54	0.0125167	32.2
31	1	3517	31-1-3517	hCoV-19/Brazil/RJ-00337/2020	EPI_ISL_623140	SAMN16725299	SRR13018882	2020-04-13	2020-04-17	2020-05-04	4	21	17	M	41	17.82	27.93	1105.13	17
31	2	6585	31-2-6585	hCoV-19/Brazil/RJ-00338/2020	EPI_ISL_623141	SAMN16725300	SRR13018881	2020-04-13	2020-05-04	2020-05-04	21					32.04	27.87	0.0555527	32.037
32	1	4166	32-1-4166	hCoV-19/Brazil/RJ-00339/2020	EPI_ISL_623142	SAMN16725301	SRR13018880	2020-04-20	2020-04-22	2020-05-11	2	21	19	F	33	16.72	26.35	792.353	16.71
32	2	8222	32-2-8222	hCoV-19/Brazil/RJ-00340/2020	EPI_ISL_623143	SAMN16725302	SRR13018879	2020-04-20	2020-05-11	2020-05-11	21					23.5	27.2	12.996	23.5
33	1	6563	33-1-6563	hCoV-19/Brazil/RJ-00341/2020	EPI_ISL_623144	SAMN16725303	SRR13018877	2020-04-27	2020-05-04	2020-06-01	7	35	14	M	40	24.31	28.82	22.7848	24.31
33	2	9511	33-2-9511	hCoV-19/Brazil/RJ-00342/2020	EPI_ISL_623145	SAMN16725304	SRR13018876	2020-04-27	2020-05-18	2020-06-01	21					31.06	29.66	0.378929	31.06
34	1	6042	34-1-6042	hCoV-19/Brazil/RJ-00343/2020	EPI_ISL_623146	SAMN16725305	SRR13018875	2020-04-27	2020-04-29	2020-05-18	2	21	19	F	28	21.58	27.27	51.6251	21.58
34	2	9539	34-2-9539	hCoV-19/Brazil/RJ-00344/2020	EPI_ISL_623147	SAMN16725306	SRR13018874	2020-04-27	2020-05-18	2020-05-18	21					28	25.47	0.173139	28
35	1	5201	35-1-5201	hCoV-19/Brazil/RJ-00345/2020	EPI_ISL_623148	SAMN16725307	SRR13018873	2020-04-18	2020-04-27	2020-05-19	9	31	11	M	40	26.33	27.97	3.11666	26.33
35	2	7982	35-2-7982	hCoV-19/Brazil/RJ-00346/2020	EPI_ISL_623149	SAMN16725308	SRR13018872	2020-04-18	2020-05-08	2020-05-19	20					32.5	31.02	0.358489	32.5
36	1	5020	36-1-5020	hCoV-19/Brazil/RJ-00347/2020	EPI_ISL_623150	SAMN16725309	SRR13018871	2020-04-15	2020-04-24	2020-05-13	9	28	11	F	25	28.7	21.19	0.00548611	28.7
36	2	7058	36-2-7058	hCoV-19/Brazil/RJ-00348/2020	EPI_ISL_623151	SAMN16725310	SRR13018870	2020-04-15	2020-05-05	2020-05-13	20					33.78	24.57	0.00168855	33.778
37	1	3074	37-1-3074	hCoV-19/Brazil/RJ-00349/2020	EPI_ISL_623152	SAMN16725311	SRR13018869	2020-04-07	2020-04-16	2020-05-05	9	28	11	F	29	30.29	17.88	0.000183746	27.92
37	2	5076	37-2-5076	hCoV-19/Brazil/RJ-00350/2020	EPI_ISL_623153	SAMN16725312	SRR13018868	2020-04-07	2020-04-27	2020-05-05	20					32.09	22.68	0.00146997	32.09
38	1	5514	38-1-5514	hCoV-19/Brazil/RJ-00351/2020	EPI_ISL_623154	SAMN16725313	SRR13018866	2020-04-21	2020-04-27	2020-05-18	6	27	14	F	25	24.6	22.27	0.198884	24.6
38	2	8209	38-2-8209	hCoV-19/Brazil/RJ-00352/2020	EPI_ISL_623155	SAMN16725314	SRR13018865	2020-04-21	2020-05-11	2020-05-18	20					33.8	25.1	0.00240458	33.8
39	1	2318	39-1-2318	hCoV-19/Brazil/RJ-00353/2020	EPI_ISL_623156	SAMN16725315	SRR13018864	2020-04-10	2020-04-13	2020-05-08	3	28	17	M	24	23.5	26.92	10.7034	23.5
39	2	6456	39-2-6456	hCoV-19/Brazil/RJ-00354/2020	EPI_ISL_623157	SAMN16725316	SRR13018863	2020-04-10	2020-04-30	2020-05-08	20					27.22	21.11	0.0144779	27.22
40	1	7787	40-1-7787	hCoV-19/Brazil/RJ-00355/2020	EPI_ISL_623158	SAMN16725317	SRR13018862	2020-04-30	2020-05-07	2020-06-17	7	48	20	F	31	24.3	28.35	16.5642	24.3
40	2	11048	40-2-11048	hCoV-19/Brazil/RJ-00356/2020	EPI_ISL_623159	SAMN16725318	SRR13018861	2020-04-30	2020-05-27	2020-06-17	27					26.21	27.27	2.08493	26.88
41	1	4225	41-1-4225	hCoV-19/Brazil/RJ-00357/2020	EPI_ISL_623160	SAMN16725319	SRR13018860	2020-04-14	2020-04-22	2020-05-04	8	20	12	F	38	28.13	26.73	0.378929	26.15
41	2	6622	41-2-6622	hCoV-19/Brazil/RJ-00358/2020	EPI_ISL_623161	SAMN16725320	SRR13018859	2020-04-14	2020-05-04	2020-05-04	20					26.66	26.4	0.835088	26.655
43	1	6004	43-1-6004	hCoV-19/Brazil/RJ-00359/2020	EPI_ISL_623162	SAMN16725321	SRR13018858	2020-04-15	2020-04-29	2020-05-11	14	26	5	F	34	23.36	23.63	1.20581	23.36
43	2	6796	43-2-6796	hCoV-19/Brazil/RJ-00360/2020	EPI_ISL_623163	SAMN16725322	SRR13018857	2020-04-15	2020-05-04	2020-05-11	19					30.02	26.9	0.115023	30.02
44	1	5996	44-1-5996	hCoV-19/Brazil/RJ-00361/2020	EPI_ISL_623164	SAMN16725323	SRR13018855	2020-04-16	2020-04-29	2020-05-12	13	26	6	M	48	23.5	22.86	0.641713	23.5
44	2	6986	44-2-6986	hCoV-19/Brazil/RJ-00362/2020	EPI_ISL_623165	SAMN16725324	SRR13018854	2020-04-16	2020-05-05	2020-05-12	19					21.82	27.6	54.9482	21.82
45	1	3855	45-1-3855	hCoV-19/Brazil/RJ-00363/2020	EPI_ISL_623166	SAMN16725325	SRR13018853	2020-04-16	2020-04-20	2020-05-11	4	25	14	M	30	17.7	27.37	814.629	17.7
45	2	6792	45-2-6792	hCoV-19/Brazil/RJ-00364/2020	EPI_ISL_623167	SAMN16725326	SRR13018852	2020-04-16	2020-05-04	2020-05-11	18					27.68	31	9.98664	27.681
46	1	2052	46-1-2052	hCoV-19/Brazil/RJ-00365/2020	EPI_ISL_623168	SAMN16725327	SRR13018851	2020-04-06	2020-04-08	2020-04-24	2	18	16	M	47	18.08	26.75	407.315	18.08
46	2	4600	46-2-4600	hCoV-19/Brazil/RJ-00366/2020	EPI_ISL_623169	SAMN16725328	SRR13018850	2020-04-06	2020-04-24	2020-04-24	18					29	24.22	0.0363979	29
