## Supplementary material for "Intra-host evolution during SARS-CoV-2 persistent infection": Table S2

### Sheet: Table_S2
Sample name	Number of raw reads	Number of raw bases	Number of filtered reads	Number of filtered bases	Mean depth of coverage	Total of bases coveraged in the genome	% of bases coverage
5-1-100338	640902	161025661	569432	136453118	4653	29357	98.17
5-2-102771	575274	144584589	481390	115531349	3922	28638	95.77
4698-06-01	472590	118811913	425400	102012165	3479	29446	98.47
#VALUE!	369786	92974076	328898	78897453	2684	29050	97.15
3144-08-01	478578	120281207	415416	99442704	3224	29850	99.82
5410-08-02	386802	96811382	252034	60481783	2056	25867	86.5
4647-09-01	857586	215555826	781026	186988684	6402	29862	99.86
#VALUE!	399876	100317345	331750	79632943	2577	27665	92.52
3869-11-01	508786	127887079	461206	110424120	3589	29866	99.88
8905-11-02	508724	127852149	471456	113174938	3862	28592	95.62
4562-12-01	504944	126929671	454566	108862663	3538	29862	99.86
9781-12-02	297620	74679214	260666	62593694	2132	24564	82.15
13-1-1891	928952	233413247	854082	204328614	7010	29889	99.95
13-2-5395	617332	155192748	564084	135379114	4620	29385	98.27
14-1-4776	793078	199347152	736022	176132404	6043	29882	99.93
14-2-6767	561320	141078527	520382	124580323	4055	29870	99.89
15-1-4390	492654	123815231	454448	108784928	3541	29864	99.87
15-2-8622	582700	146403627	542666	130206202	4451	29005	97
16-1-4269	588398	147939783	540718	129760853	4434	29488	98.61
16-2-8637	595430	148790654	485002	116406187	3966	27400	91.63
19-1-4422	879914	221236558	764848	183095292	6248	29881	99.93
19-2-6768	572382	143934558	513926	123373081	4201	28419	95.04
21-1-1366	613510	154249925	556052	133133678	4560	29901	99.99
21-2-4723	546638	135900477	404286	97032461	3298	29236	97.77
22-1-2023	489826	123143522	450106	107987095	3687	29428	98.41
22-2-6138	491638	123579369	450296	107974780	3685	29601	98.99
23-1-4207	694600	174638576	627348	150194803	5137	29901	99.99
23-2-9143	415468	104500276	385052	92434452	3156	29227	97.74
25-1-2201	456520	114765786	416392	99690837	3414	29866	99.88
25-2-6320	648806	163159864	566972	136100692	4630	28764	96.19
26-1-5756	734876	184761547	677196	162206879	5283	29805	99.67
26-2-9550	418886	105279477	376570	90385589	2933	26958	90.15
27-1-5654	456104	114674667	410704	98318759	3363	29903	100
27-2-9547	547120	137509923	505152	121182771	4135	28966	96.87
29-1-1142	517678	130101548	467432	111900822	3641	29845	99.81
29-2-3661	365420	91839388	313224	75168194	2439	29254	97.83
31-1-3517	370340	93093471	331498	79349075	2578	29866	99.88
31-2-6585	717928	180473500	659782	158290028	5402	29258	97.84
32-1-4166	10220164	2568465834	599076	143321387	74261	29903	100
32-2-8222	403530	101458511	366184	87738174	2853	29790	99.62
33-1-6563	524412	131835259	472148	113092489	3678	29802	99.66
33-2-9511	620602	156003763	543524	130412289	4224	29584	98.93
34-1-6042	795632	200067189	719942	172411049	5607	29863	99.87
34-2-9539	402874	101271509	362324	86865764	2962	29630	99.09
35-1-5201	532266	133816391	477526	114429279	3716	29805	99.67
35-2-7982	541122	136071646	497854	119432434	4077	29565	98.87
36-1-5020	608482	152834461	536158	128590687	4383	29227	97.74
36-2-7058	426858	106711816	298958	71787183	2438	27671	92.54
37-1-3074	574458	144443076	502274	120435842	3905	29732	99.43
37-2-5076	458410	115101329	369122	88666312	2999	28595	95.63
38-1-5514	481772	121096589	428820	102739326	3507	29778	99.58
38-2-8209	380798	95686605	312400	75010187	2544	28263	94.52
39-1-2318	457572	114972198	396320	94998835	3234	28811	96.35
39-2-6456	723996	182015498	649182	155662913	5310	29611	99.02
40-1-7787	819796	206069772	708488	169544748	5492	29868	99.88
40-2-11048	545276	137099418	479230	114913107	3910	29372	98.22
41-1-4225	737414	185378088	661828	158683642	5414	29770	99.56
41-2-6622	910014	228810030	812306	194803763	6640	29605	99
43-1-6004	437470	110011013	390854	93661220	3041	29823	99.73
43-2-6796	513432	129084008	468286	112352669	3833	29398	98.31
44-1-5996	474432	119277611	418782	100317582	3257	29821	99.73
44-2-6986	362338	91088417	324510	77713003	2524	29857	99.85
45-1-3855	485958	122154132	439018	105095141	3598	29869	99.89
45-2-6792	365860	91948251	328626	78788074	2685	29277	97.91
46-1-2052	468736	117816956	427138	102237576	3327	29865	99.87
46-2-4600	350264	88092393	319160	76577126	2611	28841	96.45
