## Supplementary material for "Intra-host evolution during SARS-CoV-2 persistent infection": Table S4

### Sheet: Table_S4
Sample name T1	Sample name T2	Total number of variants T1	Total number of variants T2	Number of variants only in T1	Total number of variants only in T2	Number of variants common between T1 and T2
5-1-100338	5-2-102771	9	18	0	9	9
6-1-4698	6-2-10409	11	15	2	6	9
8-1-3144	8-2-5410	11	11	7	7	4
9-1-4647	9-2-10174	15	22	4	11	11
11-1-3869	11-2-8905	16	18	7	9	9
12-1-4562	12-2-9781	11	21	2	12	9
13-1-1891	13-2-5395	12	23	3	14	9
14-1-4776	14-2-6767	12	14	1	3	11
15-1-4390	15-2-8622	17	12	7	2	10
16-1-4269	16-2-8637	18	15	9	6	9
19-1-4422	19-2-6768	12	11	2	1	10
21-1-1366	21-2-4723	12	19	2	9	10
22-1-2023	22-2-6138	9	16	0	7	9
23-1-4207	23-2-9143	8	8	0	0	8
25-1-2201	25-2-6320	11	19	2	10	9
26-1-5756	26-2-9550	19	17	6	4	13
27-1-5654	27-2-9547	8	17	2	11	6
29-1-1142	29-2-3661	13	11	4	2	9
31-1-3517	31-2-6585	12	53	2	43	10
32-1-4166	32-2-8222	10	13	0	3	10
33-1-6563	33-2-9511	16	14	2	0	14
34-1-6042	34-2-9539	12	12	1	1	11
35-1-5201	35-2-7982	14	13	5	4	9
36-1-5020	36-2-7058	14	18	4	8	10
37-1-3074	37-2-5076	18	12	9	3	9
38-1-5514	38-2-8209	14	17	4	7	10
39-1-2318	39-2-6456	9	11	0	2	9
40-1-7787	40-2-11048	15	18	2	5	13
41-1-4225	41-2-6622	12	11	2	1	10
43-1-6004	43-2-6796	13	14	3	4	10
44-1-5996	44-2-6986	14	13	3	2	11
45-1-3855	45-2-6792	11	17	0	6	11
46-1-2052	46-2-4600	15	19	6	10	9
