## Supplementary material for "Intra-host evolution during SARS-CoV-2 persistent infection": Table S5

### Sheet: Table_S5 - Per protein analysis
CHR	Start	End	Protein Product	Mutation ratio T1	Mutation ratio T2	LogFC Mutation ratio
NC_045512.2	26522	27188	M_protein	0.0015015	0.00750751	2.32193
NC_045512.2	19620	20658	nsp15	0.00289017	0.0134875	2.22239
NC_045512.2	27938	28256	ns8	0.00314465	0.0125786	2
NC_045512.2	16236	18039	Hel	0.00332779	0.0127565	1.9386
NC_045512.2	23617	25381	Spike_protein_S2	0.00340136	0.0124717	1.87447
NC_045512.2	24007	25381	Spike_protein_S2'	0.00291121	0.00946143	1.70044
NC_045512.2	27201	27384	ns6	0.00546448	0.0163934	1.58496
NC_045512.2	12685	13024	nsp9	0.00294985	0.00884956	1.58496
NC_045512.2	21598	25381	S_glycoprotein	0.00370077	0.00951626	1.36257
NC_045512.2	28273	29530	NC	0.00875099	0.0206842	1.24101
NC_045512.2	18039	19620	ExoN	0.00379507	0.00885515	1.22239
NC_045512.2	10054	10972	3CL-PRO	0.0043573	0.00980392	1.16993
NC_045512.2	265	21552	pp1ab	0.00338235	0.00751632	1.152
NC_045512.2	805	2719	nsp2	0.00261233	0.00574713	1.1375
NC_045512.2	265	805	nsp1	0.00740741	0.0148148	1
NC_045512.2	13024	13441	nsp10	0.00239808	0.00479616	1
NC_045512.2	12091	12685	nsp8	0.00505051	0.010101	1
NC_045512.2	12091	12685	nsp8	0.00505051	0.010101	1
NC_045512.2	28733	28952	ORF14	0.0136986	0.0273973	1
NC_045512.2	13441	16236	Pol	0.00357782	0.00715564	1

### Sheet: Table_S5 - Per gene analysis
CHR	Start	End	Number of mutation T1	Number of mutation T2	LogFC Mutation ratio
pb18	17001	18000	2	16	3
pb21	20001	21000	1	7	2.80735
pb22	21001	22000	2	12	2.58496
pb25	24001	25000	2	12	2.58496
pb3	2001	3000	1	5	2.32193
pb28	27001	28000	3	11	1.87447
pb20	19001	20000	4	13	1.70044
pb7	6001	7000	1	3	1.58496
pb9	8001	9000	2	6	1.58496
pb14	13001	14000	2	6	1.58496
pb24	23001	24000	4	12	1.58496
pb11	10001	11000	4	11	1.45943
pb29	28001	29000	7	19	1.44057
pb30	29001	30000	5	13	1.37851
pb5	4001	5000	3	7	1.22239
pb27	26001	27000	3	7	1.22239
pb17	16001	17000	4	9	1.16993
pb19	18001	19000	4	9	1.16993
pb2	1001	2000	3	6	1
