## Supplementary material for "Intra-host evolution during SARS-CoV-2 persistent infection": Table S6

### Sheet: Table_S6_T_React-Epitopes_PerPa
Position	REF	ALT	Start	End	Epitope sequence	ID	Amino Acid (AA) Change	EFFECT	Sample
24904	C	T	24865	24907	SWFITQRNFFSPQII	C24904U	I1114I	synonymous_variant	13-2-5395
21721	C	A	21682	21736	EIFRSDTLYLTQDLFLPF	C21721A	D53E	missense_variant	16-2-8637
21721	C	T	21682	21736	EIFRSDTLYLTQDLFLPF	C21721U	D53D	synonymous_variant	16-2-8637
24896	C	T	24856	24901	GTSWFITQRNFFSPQ	C24896U	P1112S	missense_variant	22-2-6138
21908	T	C	21862	21916	VRGWVFGSTMNNKSQSVI	U21908C	S116P	missense_variant	25-2-6320
22646	G	C	22627	22681	KKISNCVADYSVLYNSTF	G22646C	V362L	missense_variant	25-2-6320
23625	C	T	23596	23659	LLRSTSQKSIVAYTMSL	C23625U	A688V	missense_variant	25-2-6320
23664	C	T	23629	23683	KSIVAYTMSLGADSSIAY	C23664U	A701V	missense_variant	31-2-6585
23921	C	A	23914	23968	VKQMYKTPTLKYFGGFNF	C23921A	Q787K	missense_variant	35-2-7982
21998	C	T	21973	22039	NPFFAVSKPMGTQTHTMI	C21998U	H146Y	missense_variant	37-1-3074
24262	G	T	24232	24280	GAALQIPFAMQMAYRF	G24262U	M900I	missense_variant	43-2-6796

### Sheet: Table_S6_IEDB_T_CD4_Pred-Epitop
Position	REF	ALT	Start	End	Epitope sequence	ID	Amino Acid (AA) Change	EFFECT	Sample	Normalized Score
22978	C	T	22942	22987	LKPFERDISTEIYQA	C22978U	I472I	synonymous_variant	3869-11-01	0.666
21721	C	T	21712	21757	TQDLFLPFFSNVTWF	C21721U	D53D	synonymous_variant	16-2-8637	0.944
21721	C	A	21712	21757	TQDLFLPFFSNVTWF	C21721A	D53E	missense_variant	16-2-8637	0.944
21908	T	C	21907	21952	SLLIVNNATNVVIKV	U21908C	S116P	missense_variant	25-2-6320	0.666
22135	A	G	22132	22177	EFVFKNIDGYFKIYS	A22135G	E191E	synonymous_variant	37-1-3074	0.611
24262	G	T	24247	24292	IPFAMQMAYRFNGIG	G24262U	M900I	missense_variant	43-2-6796	0.25
22028	G	C	22027	22072	EFRVYSSANNCTFEY	G22028C	E156Q	missense_variant	46-1-2052	0.888

### Sheet: Table_S6_IEDB_T_CD8_Pred-Epitop
Position	REF	ALT	Start	End	Epitope sequence	ID	Amino Acid (AA) Change	EFFECT	Sample	Normalized Score
21614	C	T	21610	21634	NLTTRTQL	C21614U	L18F	missense_variant	5-2-102771	0.941
24382	C	T	24376	24403	SSTASALGK	C24382U	S940S	synonymous_variant	#VALUE!	0.915
24382	C	G	24376	24403	SSTASALGK	C24382G	S940S	synonymous_variant	#VALUE!	0.915
24834	G	A	24832	24868	REGVFVSNGTHW	G24834A	R1091H	missense_variant	#VALUE!	0
22978	C	T	22945	22978	KPFERDISTEI	C22978U	I472I	synonymous_variant	3869-11-01	0
23634	C	T	23632	23659	SIIAYTMSL	C23634U	S691F	missense_variant	19-2-6768	0.932
21908	T	C	21886	21913	TLDSKTQSL	U21908C	S116P	missense_variant	25-2-6320	0.957
23625	C	T	23599	23626	SPRRARSVA	C23625U	A688V	missense_variant	25-2-6320	0.907
23525	C	T	23518	23542	AEHVNNSY	C23525U	H655Y	missense_variant	31-2-6585	0.932
23664	C	T	23656	23683	LGAENSVAY	C23664U	A701V	missense_variant	31-2-6585	0.899
23751	C	T	23731	23761	TEILPVSMTK	C23751U	S730F	missense_variant	31-2-6585	0.907
22555	T	A	22543	22576	RFPNITNLCPF	U22555A	N331K	missense_variant	33-1-6563	0.899
22555	T	C	22543	22576	RFPNITNLCPF	U22555C	N331N	synonymous_variant	33-1-6563	0.899
22555	T	A	22543	22576	RFPNITNLCPF	U22555A	N331K	missense_variant	33-2-9511	0.899
23921	C	A	23917	23947	KQIYKTPPIK	C23921A	Q787K	missense_variant	35-2-7982	0.873
21998	C	T	21991	22018	YYHKNNKSW	C21998U	H146Y	missense_variant	37-1-3074	0.915
22135	A	G	22135	22162	FVFKNIDGY	A22135G	E191E	synonymous_variant	37-1-3074	0.915
23718	C	T	23701	23728	IPTNFTISV	C23718U	T719I	missense_variant	43-1-6004	0.932
24262	G	T	24247	24274	IPFAMQMAY	G24262U	M900I	missense_variant	43-2-6796	0.848

### Sheet: Table_S6_Rosetta_T_CD8_Pred-Epi
Position	REF	ALT	Start	End	Epitope sequence	ID	Amino Acid (AA) Change	EFFECT	Sample	Normalized Score
23403	A	G	23395	23420	YQDVNCTEV	A23403G	D614G	missense_variant	5-1-100338	0.449412
23403	A	G	23395	23420	YQDVNCTEV	A23403G	D614G	missense_variant	5-2-102771	0.449412
23403	A	G	23395	23420	YQDVNCTEV	A23403G	D614G	missense_variant	4698-06-01	0.449412
23403	A	G	23395	23420	YQDVNCTEV	A23403G	D614G	missense_variant	#VALUE!	0.449412
24382	C	G	24370	24395	SLSSTASAL	C24382G	S940S	synonymous_variant	#VALUE!	0.432941
24382	C	T	24370	24395	SLSSTASAL	C24382U	S940S	synonymous_variant	#VALUE!	0.432941
23403	A	G	23395	23420	YQDVNCTEV	A23403G	D614G	missense_variant	3144-08-01	0.449412
23403	A	G	23395	23420	YQDVNCTEV	A23403G	D614G	missense_variant	5410-08-02	0.449412
23403	A	G	23395	23420	YQDVNCTEV	A23403G	D614G	missense_variant	4647-09-01	0.449412
23403	A	G	23395	23420	YQDVNCTEV	A23403G	D614G	missense_variant	#VALUE!	0.449412
23403	A	G	23395	23420	YQDVNCTEV	A23403G	D614G	missense_variant	3869-11-01	0.449412
23403	A	G	23395	23420	YQDVNCTEV	A23403G	D614G	missense_variant	8905-11-02	0.449412
23403	A	G	23395	23420	YQDVNCTEV	A23403G	D614G	missense_variant	4562-12-01	0.449412
23403	A	G	23395	23420	YQDVNCTEV	A23403G	D614G	missense_variant	9781-12-02	0.449412
23403	A	G	23395	23420	YQDVNCTEV	A23403G	D614G	missense_variant	13-1-1891	0.449412
23403	A	G	23395	23420	YQDVNCTEV	A23403G	D614G	missense_variant	13-2-5395	0.449412
24904	C	T	24901	24926	IITTDNTFV	C24904U	I1114I	synonymous_variant	13-2-5395	0.385882
23403	A	G	23395	23420	YQDVNCTEV	A23403G	D614G	missense_variant	14-1-4776	0.449412
23403	A	G	23395	23420	YQDVNCTEV	A23403G	D614G	missense_variant	14-2-6767	0.449412
23403	A	G	23395	23420	YQDVNCTEV	A23403G	D614G	missense_variant	15-1-4390	0.449412
23403	A	G	23395	23420	YQDVNCTEV	A23403G	D614G	missense_variant	15-2-8622	0.449412
23403	A	G	23395	23420	YQDVNCTEV	A23403G	D614G	missense_variant	16-1-4269	0.449412
21721	C	A	21700	21728	VLHSTQDLFL	C21721A	D53E	missense_variant	16-2-8637	0.225882
21721	C	T	21700	21728	VLHSTQDLFL	C21721U	D53D	synonymous_variant	16-2-8637	0.225882
23403	A	G	23395	23420	YQDVNCTEV	A23403G	D614G	missense_variant	16-2-8637	0.449412
23403	A	G	23395	23420	YQDVNCTEV	A23403G	D614G	missense_variant	19-1-4422	0.449412
23403	A	G	23395	23420	YQDVNCTEV	A23403G	D614G	missense_variant	19-2-6768	0.449412
23634	C	T	23632	23657	SIIAYTMSL	C23634U	S691F	missense_variant	19-2-6768	0.28
23403	A	G	23395	23420	YQDVNCTEV	A23403G	D614G	missense_variant	21-1-1366	0.449412
23403	A	G	23395	23420	YQDVNCTEV	A23403G	D614G	missense_variant	21-2-4723	0.449412
23403	A	G	23395	23420	YQDVNCTEV	A23403G	D614G	missense_variant	22-1-2023	0.449412
23403	A	G	23395	23420	YQDVNCTEV	A23403G	D614G	missense_variant	22-2-6138	0.449412
23403	A	G	23395	23420	YQDVNCTEV	A23403G	D614G	missense_variant	23-1-4207	0.449412
25088	G	T	25060	25088	GDISGINASV	G25088U	V1176F	missense_variant	23-1-4207	0.656471
23403	A	G	23395	23420	YQDVNCTEV	A23403G	D614G	missense_variant	23-2-9143	0.449412
25088	G	T	25060	25088	GDISGINASV	G25088U	V1176F	missense_variant	23-2-9143	0.656471
23403	A	G	23395	23420	YQDVNCTEV	A23403G	D614G	missense_variant	25-1-2201	0.449412
24193	G	T	24187	24212	ALLAGTITS	G24193U	L877L	synonymous_variant	25-1-2201	0.529412
21908	T	C	21886	21911	TLDSKTQSL	U21908C	S116P	missense_variant	25-2-6320	0.503529
23403	A	G	23395	23420	YQDVNCTEV	A23403G	D614G	missense_variant	25-2-6320	0.449412
23403	A	G	23395	23420	YQDVNCTEV	A23403G	D614G	missense_variant	26-1-5756	0.449412
23403	A	G	23395	23420	YQDVNCTEV	A23403G	D614G	missense_variant	26-2-9550	0.449412
23403	A	G	23395	23420	YQDVNCTEV	A23403G	D614G	missense_variant	31-1-3517	0.449412
23403	A	G	23395	23420	YQDVNCTEV	A23403G	D614G	missense_variant	31-2-6585	0.449412
23403	A	G	23395	23420	YQDVNCTEV	A23403G	D614G	missense_variant	32-1-4166	0.449412
23403	A	G	23395	23420	YQDVNCTEV	A23403G	D614G	missense_variant	32-2-8222	0.449412
23403	A	G	23395	23420	YQDVNCTEV	A23403G	D614G	missense_variant	33-1-6563	0.449412
23403	A	G	23395	23420	YQDVNCTEV	A23403G	D614G	missense_variant	33-2-9511	0.449412
23403	A	G	23395	23420	YQDVNCTEV	A23403G	D614G	missense_variant	34-1-6042	0.449412
23403	A	G	23395	23420	YQDVNCTEV	A23403G	D614G	missense_variant	34-2-9539	0.449412
23403	A	G	23395	23420	YQDVNCTEV	A23403G	D614G	missense_variant	35-1-5201	0.449412
23403	A	G	23395	23420	YQDVNCTEV	A23403G	D614G	missense_variant	35-2-7982	0.449412
23921	C	A	23917	23942	KQIYKTPPI	C23921A	Q787K	missense_variant	35-2-7982	0.357647
23403	A	G	23395	23420	YQDVNCTEV	A23403G	D614G	missense_variant	36-1-5020	0.449412
23403	A	G	23395	23420	YQDVNCTEV	A23403G	D614G	missense_variant	36-2-7058	0.449412
23403	A	G	23395	23420	YQDVNCTEV	A23403G	D614G	missense_variant	37-1-3074	0.449412
23403	A	G	23395	23420	YQDVNCTEV	A23403G	D614G	missense_variant	37-2-5076	0.449412
23403	A	G	23395	23420	YQDVNCTEV	A23403G	D614G	missense_variant	38-1-5514	0.449412
23403	A	G	23395	23420	YQDVNCTEV	A23403G	D614G	missense_variant	38-2-8209	0.449412
23403	A	G	23395	23420	YQDVNCTEV	A23403G	D614G	missense_variant	39-1-2318	0.449412
23403	A	G	23395	23420	YQDVNCTEV	A23403G	D614G	missense_variant	39-2-6456	0.449412
23403	A	G	23395	23420	YQDVNCTEV	A23403G	D614G	missense_variant	40-1-7787	0.449412
23403	A	G	23395	23420	YQDVNCTEV	A23403G	D614G	missense_variant	40-2-11048	0.449412
23403	A	G	23395	23420	YQDVNCTEV	A23403G	D614G	missense_variant	41-1-4225	0.449412
23403	A	G	23395	23420	YQDVNCTEV	A23403G	D614G	missense_variant	41-2-6622	0.449412
23403	A	G	23395	23420	YQDVNCTEV	A23403G	D614G	missense_variant	43-1-6004	0.449412
23718	C	T	23695	23720	IAIPTNFTI	C23718U	T719I	missense_variant	43-1-6004	0.6
23403	A	G	23395	23420	YQDVNCTEV	A23403G	D614G	missense_variant	43-2-6796	0.449412
24262	G	T	24238	24266	ALQIPFAMQM	G24262U	M900I	missense_variant	43-2-6796	0.489412
23403	A	G	23395	23420	YQDVNCTEV	A23403G	D614G	missense_variant	44-1-5996	0.449412
23403	A	G	23395	23420	YQDVNCTEV	A23403G	D614G	missense_variant	44-2-6986	0.449412
23403	A	G	23395	23420	YQDVNCTEV	A23403G	D614G	missense_variant	45-1-3855	0.449412
23403	A	G	23395	23420	YQDVNCTEV	A23403G	D614G	missense_variant	45-2-6792	0.449412
24852	C	T	24844	24872	FVSNGTHWFV	C24852U	S1097L	missense_variant	45-2-6792	0.272941
23403	A	G	23395	23420	YQDVNCTEV	A23403G	D614G	missense_variant	46-1-2052	0.449412
23403	A	G	23395	23420	YQDVNCTEV	A23403G	D614G	missense_variant	46-2-4600	0.449412

### Sheet: Table_S6_Poran_HLA-I_Pred-Epito
Position	REF	ALT	Start	End	Epitope sequence	ID	Amino Acid (AA) Change	EFFECT	Sample	Normalized Score
23403	A	G	23395	23420	YQDVNCTEV	A23403G	D614G	missense_variant	5-1-100338	0.365854
23403	A	G	23395	23420	YQDVNCTEV	A23403G	D614G	missense_variant	5-2-102771	0.365854
23403	A	G	23395	23420	YQDVNCTEV	A23403G	D614G	missense_variant	4698-06-01	0.365854
23403	A	G	23395	23420	YQDVNCTEV	A23403G	D614G	missense_variant	#VALUE!	0.365854
24382	C	G	24373	24395	LSSTASAL	C24382G	S940S	synonymous_variant	#VALUE!	0.551829
24382	C	T	24373	24395	LSSTASAL	C24382U	S940S	synonymous_variant	#VALUE!	0.551829
23403	A	G	23395	23420	YQDVNCTEV	A23403G	D614G	missense_variant	3144-08-01	0.365854
23403	A	G	23395	23420	YQDVNCTEV	A23403G	D614G	missense_variant	5410-08-02	0.365854
23403	A	G	23395	23420	YQDVNCTEV	A23403G	D614G	missense_variant	4647-09-01	0.365854
23929	C	T	23926	23951	YKTPPIKDF	C23929U	Y789Y	synonymous_variant	4647-09-01	0.631098
23403	A	G	23395	23420	YQDVNCTEV	A23403G	D614G	missense_variant	#VALUE!	0.365854
23929	C	T	23926	23951	YKTPPIKDF	C23929U	Y789Y	synonymous_variant	#VALUE!	0.631098
24817	A	G	24802	24827	ICHDGKAHF	A24817G	G1085G	synonymous_variant	#VALUE!	0.420732
24834	G	A	24826	24848	FPREGVFV	G24834A	R1091H	missense_variant	#VALUE!	0.271341
22978	C	T	22951	22979	FERDISTEIY	C22978U	I472I	synonymous_variant	3869-11-01	0.140244
23403	A	G	23395	23420	YQDVNCTEV	A23403G	D614G	missense_variant	3869-11-01	0.365854
23403	A	G	23395	23420	YQDVNCTEV	A23403G	D614G	missense_variant	8905-11-02	0.365854
23403	A	G	23395	23420	YQDVNCTEV	A23403G	D614G	missense_variant	4562-12-01	0.365854
23403	A	G	23395	23420	YQDVNCTEV	A23403G	D614G	missense_variant	9781-12-02	0.365854
23403	A	G	23395	23420	YQDVNCTEV	A23403G	D614G	missense_variant	13-1-1891	0.365854
23403	A	G	23395	23420	YQDVNCTEV	A23403G	D614G	missense_variant	13-2-5395	0.365854
23403	A	G	23395	23420	YQDVNCTEV	A23403G	D614G	missense_variant	14-1-4776	0.365854
23403	A	G	23395	23420	YQDVNCTEV	A23403G	D614G	missense_variant	14-2-6767	0.365854
23403	A	G	23395	23420	YQDVNCTEV	A23403G	D614G	missense_variant	15-1-4390	0.365854
23403	A	G	23395	23420	YQDVNCTEV	A23403G	D614G	missense_variant	15-2-8622	0.365854
23403	A	G	23395	23420	YQDVNCTEV	A23403G	D614G	missense_variant	16-1-4269	0.365854
21721	C	A	21709	21734	STQDLFLPF	C21721A	D53E	missense_variant	16-2-8637	0.823171
21721	C	T	21709	21734	STQDLFLPF	C21721U	D53D	synonymous_variant	16-2-8637	0.823171
23403	A	G	23395	23420	YQDVNCTEV	A23403G	D614G	missense_variant	16-2-8637	0.365854
23403	A	G	23395	23420	YQDVNCTEV	A23403G	D614G	missense_variant	19-1-4422	0.365854
23403	A	G	23395	23420	YQDVNCTEV	A23403G	D614G	missense_variant	19-2-6768	0.365854
23634	C	T	23632	23657	SIIAYTMSL	C23634U	S691F	missense_variant	19-2-6768	0.884146
23403	A	G	23395	23420	YQDVNCTEV	A23403G	D614G	missense_variant	21-1-1366	0.365854
22774	T	C	22765	22790	IRGDEVRQI	U22774C	G404G	synonymous_variant	21-2-4723	0.472561
23403	A	G	23395	23420	YQDVNCTEV	A23403G	D614G	missense_variant	21-2-4723	0.365854
23403	A	G	23395	23420	YQDVNCTEV	A23403G	D614G	missense_variant	22-1-2023	0.365854
21634	A	C	21631	21656	LPPAYTNSF	A21634C	L24F	missense_variant	22-2-6138	0.704268
23403	A	G	23395	23420	YQDVNCTEV	A23403G	D614G	missense_variant	22-2-6138	0.365854
24896	C	T	24886	24911	FYEPQIITT	C24896U	P1112S	missense_variant	22-2-6138	0.670732
23403	A	G	23395	23420	YQDVNCTEV	A23403G	D614G	missense_variant	23-1-4207	0.365854
25088	G	T	25072	25103	GINASVVNIQK	G25088U	V1176F	missense_variant	23-1-4207	0.371951
23403	A	G	23395	23420	YQDVNCTEV	A23403G	D614G	missense_variant	23-2-9143	0.365854
25088	G	T	25072	25103	GINASVVNIQK	G25088U	V1176F	missense_variant	23-2-9143	0.371951
23403	A	G	23395	23420	YQDVNCTEV	A23403G	D614G	missense_variant	25-1-2201	0.365854
24193	G	T	24169	24194	IAQYTSALL	G24193U	L877L	synonymous_variant	25-1-2201	0.304878
21908	T	C	21886	21911	TLDSKTQSL	U21908C	S116P	missense_variant	25-2-6320	0.740854
22646	G	C	22642	22667	CVADYSVLY	G22646C	V362L	missense_variant	25-2-6320	0.75
23403	A	G	23395	23420	YQDVNCTEV	A23403G	D614G	missense_variant	25-2-6320	0.365854
23625	C	T	23617	23645	SVASQSIIAY	C23625U	A688V	missense_variant	25-2-6320	0.582317
23220	C	T	23209	23234	GVLTESNKK	C23220U	T553I	missense_variant	26-1-5756	0.405488
23403	A	G	23395	23420	YQDVNCTEV	A23403G	D614G	missense_variant	26-1-5756	0.365854
23220	C	T	23209	23234	GVLTESNKK	C23220U	T553I	missense_variant	26-2-9550	0.405488
23403	A	G	23395	23420	YQDVNCTEV	A23403G	D614G	missense_variant	26-2-9550	0.365854
23403	A	G	23395	23420	YQDVNCTEV	A23403G	D614G	missense_variant	31-1-3517	0.365854
23403	A	G	23395	23420	YQDVNCTEV	A23403G	D614G	missense_variant	31-2-6585	0.365854
23525	C	T	23518	23540	AEHVNNSY	C23525U	H655Y	missense_variant	31-2-6585	0.20122
23664	C	T	23656	23681	LGAENSVAY	C23664U	A701V	missense_variant	31-2-6585	0.347561
23751	C	T	23734	23759	EILPVSMTK	C23751U	S730F	missense_variant	31-2-6585	0.570122
24680	G	C	24673	24701	KRVDFCGKGY	G24680C	V1040L	missense_variant	31-2-6585	0.286585
23403	A	G	23395	23420	YQDVNCTEV	A23403G	D614G	missense_variant	32-1-4166	0.365854
23403	A	G	23395	23420	YQDVNCTEV	A23403G	D614G	missense_variant	32-2-8222	0.365854
22555	T	A	22540	22565	VRFPNITNL	U22555A	N331K	missense_variant	33-1-6563	0.85061
22555	T	C	22540	22565	VRFPNITNL	U22555C	N331N	synonymous_variant	33-1-6563	0.85061
23403	A	G	23395	23420	YQDVNCTEV	A23403G	D614G	missense_variant	33-1-6563	0.365854
22555	T	A	22540	22565	VRFPNITNL	U22555A	N331K	missense_variant	33-2-9511	0.85061
23403	A	G	23395	23420	YQDVNCTEV	A23403G	D614G	missense_variant	33-2-9511	0.365854
23403	A	G	23395	23420	YQDVNCTEV	A23403G	D614G	missense_variant	34-1-6042	0.365854
23403	A	G	23395	23420	YQDVNCTEV	A23403G	D614G	missense_variant	34-2-9539	0.365854
23403	A	G	23395	23420	YQDVNCTEV	A23403G	D614G	missense_variant	35-1-5201	0.365854
23403	A	G	23395	23420	YQDVNCTEV	A23403G	D614G	missense_variant	35-2-7982	0.365854
23921	C	A	23899	23930	EVFAQVKQIYK	C23921A	Q787K	missense_variant	35-2-7982	0.402439
23403	A	G	23395	23420	YQDVNCTEV	A23403G	D614G	missense_variant	36-1-5020	0.365854
23403	A	G	23395	23420	YQDVNCTEV	A23403G	D614G	missense_variant	36-2-7058	0.365854
21998	C	T	21991	22016	YYHKNNKSW	C21998U	H146Y	missense_variant	37-1-3074	0.420732
22135	A	G	22120	22145	KNLREFVFK	A22135G	E191E	synonymous_variant	37-1-3074	0.405488
23403	A	G	23395	23420	YQDVNCTEV	A23403G	D614G	missense_variant	37-1-3074	0.365854
23403	A	G	23395	23420	YQDVNCTEV	A23403G	D614G	missense_variant	37-2-5076	0.365854
23403	A	G	23395	23420	YQDVNCTEV	A23403G	D614G	missense_variant	38-1-5514	0.365854
23403	A	G	23395	23420	YQDVNCTEV	A23403G	D614G	missense_variant	38-2-8209	0.365854
24213	C	T	24199	24224	GTITSGWTF	C24213U	S884F	missense_variant	38-2-8209	0.606707
23403	A	G	23395	23420	YQDVNCTEV	A23403G	D614G	missense_variant	39-1-2318	0.365854
23403	A	G	23395	23420	YQDVNCTEV	A23403G	D614G	missense_variant	39-2-6456	0.365854
23403	A	G	23395	23420	YQDVNCTEV	A23403G	D614G	missense_variant	40-1-7787	0.365854
22119	T	A	22114	22142	NFKNLREFVF	U22119A	F186Y	missense_variant	40-2-11048	0.338415
22119	T	C	22114	22142	NFKNLREFVF	U22119C	F186S	missense_variant	40-2-11048	0.338415
23403	A	G	23395	23420	YQDVNCTEV	A23403G	D614G	missense_variant	40-2-11048	0.365854
23403	A	G	23395	23420	YQDVNCTEV	A23403G	D614G	missense_variant	41-1-4225	0.365854
23403	A	G	23395	23420	YQDVNCTEV	A23403G	D614G	missense_variant	41-2-6622	0.365854
23403	A	G	23395	23420	YQDVNCTEV	A23403G	D614G	missense_variant	43-1-6004	0.365854
23718	C	T	23695	23720	IAIPTNFTI	C23718U	T719I	missense_variant	43-1-6004	0.746951
21604	G	T	21595	21623	SSQCVNLTTR	G21604U	Q14H	missense_variant	43-2-6796	0.551829
23403	A	G	23395	23420	YQDVNCTEV	A23403G	D614G	missense_variant	43-2-6796	0.365854
24262	G	T	24253	24278	FAMQMAYRF	G24262U	M900I	missense_variant	43-2-6796	0.609756
23403	A	G	23395	23420	YQDVNCTEV	A23403G	D614G	missense_variant	44-1-5996	0.365854
23403	A	G	23395	23420	YQDVNCTEV	A23403G	D614G	missense_variant	44-2-6986	0.365854
23403	A	G	23395	23420	YQDVNCTEV	A23403G	D614G	missense_variant	45-1-3855	0.365854
23403	A	G	23395	23420	YQDVNCTEV	A23403G	D614G	missense_variant	45-2-6792	0.365854
24213	C	T	24199	24224	GTITSGWTF	C24213U	S884F	missense_variant	45-2-6792	0.606707
24852	C	T	24844	24869	FVSNGTHWF	C24852U	S1097L	missense_variant	45-2-6792	0.554878
22028	G	C	22006	22031	NKSWMESEF	G22028C	E156Q	missense_variant	46-1-2052	0.27439
23403	A	G	23395	23420	YQDVNCTEV	A23403G	D614G	missense_variant	46-1-2052	0.365854
23403	A	G	23395	23420	YQDVNCTEV	A23403G	D614G	missense_variant	46-2-4600	0.365854
24794	G	T	24769	24794	AQEKNFTTA	G24794U	A1078S	missense_variant	46-2-4600	0.131098

### Sheet: Table_S6_Poran_HLA-II_Pred-Epit
Position	REF	ALT	Start	End	Epitope sequence	ID	Amino Acid (AA) Change	EFFECT	Sample	Normalized Score
24382	C	G	24310	24383	YENQKLIANQFNSAIGKIQDSLSST	C24382G	S940S	synonymous_variant	#VALUE!	0.619205
24382	C	T	24310	24383	YENQKLIANQFNSAIGKIQDSLSST	C24382U	S940S	synonymous_variant	#VALUE!	0.619205
23929	C	T	23926	23999	YKTPPIKDFGGFNFSQILPDPSKPS	C23929U	Y789Y	synonymous_variant	4647-09-01	0.824503
23929	C	T	23926	23999	YKTPPIKDFGGFNFSQILPDPSKPS	C23929U	Y789Y	synonymous_variant	#VALUE!	0.824503
22978	C	T	22918	22991	YRLFRKSNLKPFERDISTEIYQAGS	C22978U	I472I	synonymous_variant	3869-11-01	0.013245
25316	T	C	25243	25316	VMVTIMLCCMTSCCSCLKGCCSCGS	U25316C	S1252P	missense_variant	13-1-1891	0.155629
23655	C	T	23596	23669	NSPRRARSVASQSIIAYTMSLGAEN	C23655U	S698L	missense_variant	13-2-5395	0.291391
21721	C	A	21652	21725	SFTRGVYYPDKVFRSSVLHSTQDLF	C21721A	D53E	missense_variant	16-2-8637	0.546358
21721	C	T	21652	21725	SFTRGVYYPDKVFRSSVLHSTQDLF	C21721U	D53D	synonymous_variant	16-2-8637	0.546358
23634	C	T	23563	23636	AGICASYQTQTNSPRRARSVASQSI	C23634U	S691F	missense_variant	19-2-6768	0.291391
22774	T	C	22759	22832	FVIRGDEVRQIAPGQTGKIADYNYK	U22774C	G404G	synonymous_variant	21-2-4723	0.5
24896	C	T	24868	24941	FVTQRNFYEPQIITTDNTFVSGNCD	C24896U	P1112S	missense_variant	22-2-6138	0.334437
25088	G	T	25069	25142	SGINASVVNIQKEIDRLNEVAKNLN	G25088U	V1176F	missense_variant	23-1-4207	0.933775
25088	G	T	25069	25142	SGINASVVNIQKEIDRLNEVAKNLN	G25088U	V1176F	missense_variant	23-2-9143	0.933775
24193	G	T	24133	24206	LTVLPPLLTDEMIAQYTSALLAGTI	G24193U	L877L	synonymous_variant	25-1-2201	0.496689
21908	T	C	21880	21953	GTTLDSKTQSLLIVNNATNVVIKVC	U21908C	S116P	missense_variant	25-2-6320	0
22646	G	C	22636	22709	SNCVADYSVLYNSASFSTFKCYGVS	G22646C	V362L	missense_variant	25-2-6320	0.271523
23625	C	T	23560	23633	GAGICASYQTQTNSPRRARSVASQS	C23625U	A688V	missense_variant	25-2-6320	0.291391
23220	C	T	23206	23279	TGVLTESNKKFLPFQQFGRDIADTT	C23220U	T553I	missense_variant	26-1-5756	0.880795
23220	C	T	23206	23279	TGVLTESNKKFLPFQQFGRDIADTT	C23220U	T553I	missense_variant	26-2-9550	0.880795
23525	C	T	23452	23525	PTWRVYSTGSNVFQTRAGCLIGAEH	C23525U	H655Y	missense_variant	31-2-6585	0.245033
23751	C	T	23680	23753	YSNNSIAIPTNFTISVTTEILPVSM	C23751U	S730F	missense_variant	31-2-6585	0.433775
24680	G	C	24607	24680	AEIRASANLAATKMSECVLGQSKRV	G24680C	V1040L	missense_variant	31-2-6585	0.453642
22555	T	C	22486	22559	EKGIYQTSNFRVQPTESIVRFPNIT	U22555C	N331N	synonymous_variant	33-1-6563	0.692053
22555	T	A	22486	22559	EKGIYQTSNFRVQPTESIVRFPNIT	U22555A	N331K	missense_variant	33-1-6563	0.692053
22555	T	A	22486	22559	EKGIYQTSNFRVQPTESIVRFPNIT	U22555A	N331K	missense_variant	33-2-9511	0.692053
23921	C	A	23917	23990	KQIYKTPPIKDFGGFNFSQILPDPS	C23921A	Q787K	missense_variant	35-2-7982	0.801325
21998	C	T	21961	22034	QFCNDPFLGVYYHKNNKSWMESEFR	C21998U	H146Y	missense_variant	37-1-3074	0.678808
22135	A	G	22063	22136	FEYVSQPFLMDLEGKQGNFKNLREF	A22135G	E191E	synonymous_variant	37-1-3074	0.384106
24213	C	T	24142	24215	LPPLLTDEMIAQYTSALLAGTITSG	C24213U	S884F	missense_variant	38-2-8209	0.410596
22119	T	A	22048	22121	ANNCTFEYVSQPFLMDLEGKQGNFK	U22119A	F186Y	missense_variant	40-2-11048	0.569536
22119	T	C	22048	22121	ANNCTFEYVSQPFLMDLEGKQGNFK	U22119C	F186S	missense_variant	40-2-11048	0.569536
23718	C	T	23674	23747	VAYSNNSIAIPTNFTISVTTEILPV	C23718U	T719I	missense_variant	43-1-6004	0.433775
21604	G	T	21598	21671	SQCVNLTTRTQLPPAYTNSFTRGVY	G21604U	Q14H	missense_variant	43-2-6796	0.251656
24213	C	T	24142	24215	LPPLLTDEMIAQYTSALLAGTITSG	C24213U	S884F	missense_variant	45-2-6792	0.410596
24852	C	T	24781	24854	NFTTAPAICHDGKAHFPREGVFVSN	C24852U	S1097L	missense_variant	45-2-6792	0.284768
24794	G	T	24766	24839	PAQEKNFTTAPAICHDGKAHFPREG	G24794U	A1078S	missense_variant	46-2-4600	0.592715
